# The circulating proteome and brain health: Mendelian randomisation and cross-sectional analyses

**DOI:** 10.1101/2023.07.27.23293236

**Authors:** Rosie M. Walker, Michael Chong, Nicolas Perrot, Marie Pigeyre, Danni A. Gadd, Aleks Stolicyn, Liu Shi, MA Archie Campbell, Xueyi Shen, Heather C. Whalley, Alejo Nevado-Holgado, Andrew M. McIntosh, Stefan Heitmeier, Sumathy Rangarajan, Martin O’Donnell, Eric E. Smith, Salim Yusuf, William N. Whiteley, Guillaume Paré

## Abstract

Decline in cognitive function is the most feared aspect of ageing. Poorer midlife cognitive function is associated with increased dementia and stroke risk. The mechanisms underlying variation in cognitive function are uncertain. Here, we assessed associations between 1160 proteins’ plasma levels and two measures of cognitive function, the digit symbol substitution test (DSST) and the Montreal Cognitive Assessment in 1198 PURE-MIND participants. We identified five DSST performance-associated proteins (NCAN, BCAN, CA14, MOG, CDCP1), with NCAN and CDCP1 showing replicated association in an independent cohort, GS (N=1053). MRI-assessed structural brain phenotypes partially mediated (8-19%) associations between NCAN, BCAN, and MOG, and DSST performance. Mendelian randomisation analyses suggested higher CA14 levels might cause larger hippocampal volume and increased stroke risk, whilst higher CDCP1 levels might increase intracranial aneurysm risk. Our findings highlight candidates for further study and the potential for drug repurposing to reduce risk of stroke and cognitive decline.

**Acronyms:** Average causal mediation effect (ACME); brevican (BCAN); carbonic anhydrase 14 (CA14); cluster of differentiation 6 (CD6); CUB-domain containing protein 1 (CDCP1); confidence interval (CI); cerebral microbleed (CMB); cerebrospinal fluid (CSF); digit symbol substitution test (DSST); extracellular matrix (ECM); false discovery rate (FDR); Generation Scotland imaging subsample (GS); Generation Scotland: Scottish Family Health Study (GS:SFHS); instrumental variable (IV); inverse variance weighted (IVW); myelin oligodendrocyte glycoprotein (MOG); Montreal Cognitive Assessment (MoCA); Mendelian randomisation (MR); magnetic resonance imaging (MRI); neurocan (NCAN); perineuronal net (PNN); odds ratio (OR); posterior probability (PP); protein quantitative trait loci (pQTL); pairwise conditional analysis and co-localisation analyses (PWCoCo); Prospective Urban and Rural Epidemiology (PURE); robust adjusted profile score (RAPS); silent brain infarct (SBI); standard deviation (SD); small vessel disease (SVD); white matter hyperintensity (WMH)
