## Supplementary Table 2 for "The circulating proteome and brain health: Mendelian randomisation and cross-sectional analyses"

### Sheet: Sheet1
	NCAN	CA14	BCAN	MOG	CDCP1
NCAN		0.251 [0.197 - 0.304]	0.615 [0.578 - 0.649]	0.383 [0.334 - 0.430]	-0.046 [-0.102 - 0.0106]
CA14	< 2.2 x 10-16		0.355 [0.305 - 0.403]	0.337 [0.286 - 0.386]	-0.101 [-0.156 - -0.0443]
BCAN	< 2.2 x 10-16	< 2.2 x 10-16		0.581 [0.542 - 0.617]	-0.0546 [-0.111 - 0.00204]
MOG	< 2.2 x 10-16	< 2.2 x 10-16	< 2.2 x 10-16		0.00726 [-0.0494 - 0.0639]
CDCP1	0.111	0.000482	0.0588	0.802
