## Supplementary Table 4 for "The circulating proteome and brain health: Mendelian randomisation and cross-sectional analyses"

### Sheet: GS_DSST_nom_sig_in_PURE
Protein symbol	Protein name	PURE-MIND					GS
		N	Beta	95% lower confidence interval	95% upper confidence interval (education covariate)	p-value	N	Beta	95% lower confidence interval	95% upper confidence interval (education covariate)	p-value
NCAN	Neurocan core protein	1198	2.026	1.287	2.764	9.11e-08	1053	1.40064	0.561628	2.23966	0.00106789
BCAN	Brevican core protein	1198	1.905	1.163	2.647	5.56e-07	1053	0.557817	-0.249477	1.36511	0.17564
CDCP1	CUB domain-containing protein 1	1198	-1.565	-2.308	-0.821	3.97e-05	1053	-1.9931	-2.87393	-1.11228	9.20608e-06
NEFL	Neurofilament light polypeptide	1198	1.563	0.815	2.312	4.5e-05	1053	-0.139064	-0.944803	0.666675	0.735152
HGF	Hepatocyte growth factor	1198	-1.558	-2.305	-0.811	4.66e-05	1053	-1.71039	-2.50629	-0.91449	2.53073e-05
WFIKKN2	WAP, Kazal, immunoglobulin, Kunitz and NTR domain-containing protein 2	1198	1.489	0.747	2.232	8.83e-05	1053	0.775166	-0.0352766	1.58561	0.060836
IL6	Interleukin-6	1198	-1.485	-2.225	-0.745	8.94e-05	1053	-0.917655	-1.70499	-0.13032	0.0223468
OMD	Osteomodulin	1198	1.486	0.742	2.23	9.58e-05	1053	1.29037	0.477722	2.10303	0.00185699
KYNU	Kynureninase	1198	-1.486	-2.241	-0.731	0.000121411	1053	-1.2159	-2.01016	-0.421644	0.00269541
IL18R1	Interleukin-18 receptor 1	1198	-1.453	-2.197	-0.71	0.000132902	1053	-1.63596	-2.43353	-0.838392	5.81186e-05
OMG	Oligodendrocyte-myelin glycoprotein	1198	1.441	0.697	2.185	0.000155661	1053	0.145775	-0.662942	0.954491	0.723865
PODXL2	Podocalyxin-like protein 2	1198	1.429	0.68	2.177	0.000191384	1053	-0.731738	-1.51757	0.0540932	0.0679886
PLXDC1	Plexin domain-containing protein 1	1198	1.348	0.605	2.092	0.000395792	1053	-1.12875	-1.92502	-0.332468	0.00546353
INHBC	Inhibin beta C chain	1198	-1.33	-2.074	-0.587	0.000465962	1053	-1.30428	-2.10385	-0.504718	0.00138754
OPTC	Opticin	1198	1.324	0.581	2.066	0.000491552	1053	-1.15755	-1.94256	-0.372552	0.00385006
TNFSF12	Tumor necrosis factor ligand superfamily member 12	1198	1.329	0.582	2.076	0.000509061	1053	0.0372877	-0.763407	0.837983	0.927274
GPC5	Glypican-5	1198	1.323	0.577	2.069	0.000525114	1053	-0.587005	-1.38639	0.212381	0.150075
VWA1	von Willebrand factor A domain-containing protein 1	1198	-1.3	-2.047	-0.554	0.000658828	1053	-0.61013	-1.41294	0.192678	0.136332
SERPINA7	Thyroxine-binding globulin	1198	-1.248	-1.994	-0.502	0.00106965	1053	-0.919104	-1.72422	-0.113986	0.0252543
ACAN	Aggrecan core protein	1198	1.234	0.488	1.98	0.00122566	1053	0.137245	-0.662913	0.937404	0.736732
GDF15	Growth/differentiation factor 15	1198	-1.22	-1.969	-0.472	0.00143648	1053	-2.49643	-3.43083	-1.56203	1.63626e-07
RGMA	Repulsive guidance molecule A	1198	1.205	0.463	1.948	0.00149441	1053	0.244168	-0.546817	1.03515	0.545159
PTN	Pleiotrophin	1198	1.214	0.462	1.967	0.00160496	1053	-1.17138	-2.19286	-0.149896	0.0246006
CCL20	C-C motif chemokine 20	1198	-1.184	-1.926	-0.442	0.00180217	1053	-0.223407	-1.01647	0.56966	0.580858
IL1RN	Interleukin-1 receptor antagonist protein	1198	-1.187	-1.934	-0.441	0.00187468	1053	-1.77832	-2.56119	-0.995457	8.49744e-06
CST6	Cystatin-M	1198	1.185	0.436	1.934	0.00198734	1053	0.411992	-0.429214	1.2532	0.337087
ICAM4	Intercellular adhesion molecule 4	1198	1.164	0.417	1.911	0.00231676	1053	-0.23317	-1.03353	0.56719	0.567993
PTS	6-pyruvoyl tetrahydrobiopterin synthase	1198	-1.16	-1.909	-0.411	0.00246006	1053	-0.980906	-1.77219	-0.189625	0.0151113
NPTXR	Neuronal pentraxin receptor	1198	1.151	0.405	1.897	0.00256422	1053	0.669544	-0.137871	1.47696	0.104095
GHRL	Appetite-regulating hormone	1198	1.141	0.397	1.885	0.002717	1053	-0.586218	-1.39257	0.220139	0.154183
CA6	Carbonic anhydrase 6	1198	1.127	0.38	1.873	0.00314133	1053	1.00525	0.163495	1.84701	0.0192481
SEZ6L	Seizure 6-like protein	1198	1.112	0.365	1.859	0.00357842	1053	0.275457	-0.551293	1.10221	0.513735
RGMB	RGM domain family member B	1198	1.108	0.364	1.853	0.00358294	1053	0.655672	-0.14138	1.45272	0.106888
CPE	Carboxypeptidase E	1198	1.104	0.359	1.849	0.00376419	1053	-0.759216	-1.54296	0.0245321	0.0576105
CLEC4A	C-type lectin domain family 4 member A	1198	1.095	0.352	1.839	0.00394121	1053	-0.896194	-1.68756	-0.104828	0.0264439
DKK3	Dickkopf-related protein 3	1198	1.092	0.345	1.839	0.00424143	1053	0.268656	-0.576093	1.1134	0.533061
CCL3	C-C motif chemokine 3	1198	-1.09	-1.836	-0.344	0.00426603	1053	-0.948857	-1.75007	-0.147649	0.0202763
KLK6	Kallikrein-6	1198	1.083	0.34	1.827	0.00437244	1053	-0.263818	-1.04902	0.52138	0.510192
IL2RA	Interleukin-2 receptor subunit alpha	1198	-1.09	-1.84	-0.341	0.00444319	1053	-0.648625	-1.42911	0.131866	0.103344
MMP12	Macrophage metalloelastase	1198	-1.085	-1.832	-0.338	0.00450759	1053	-0.421279	-1.27509	0.432528	0.3335
NTRK3	NT-3 growth factor receptor	1198	1.076	0.333	1.82	0.00462894	1053	1.09675	0.295936	1.89757	0.00726808
ANGPTL4	Angiopoietin-related protein 4	1198	-1.066	-1.81	-0.322	0.00506332	1053	-0.694454	-1.48564	0.0967323	0.085366
ANGPTL1	Angiopoietin-related protein 1	1198	1.056	0.309	1.804	0.0056612	1053	-0.977677	-1.76742	-0.187934	0.0152487
ICAM1	Intercellular adhesion molecule 1	1198	-1.05	-1.796	-0.304	0.00591713	1053	-0.357706	-1.15199	0.436574	0.377403
RBKS	Ribokinase	1198	-1.05	-1.8	-0.301	0.00611862	1053	-1.31246	-2.10065	-0.524278	0.00109953
FGF19	Fibroblast growth factor 19	1198	1.033	0.29	1.776	0.006528	1053	-0.297811	-1.09567	0.500047	0.464415
TREM1	Triggering receptor expressed on myeloid cells 1	1198	-1.025	-1.771	-0.279	0.00717667	1053	-1.29749	-2.15084	-0.44413	0.0028817
SULT2A1	Bile salt sulfotransferase	1198	-1.028	-1.78	-0.277	0.00739807	1053	-1.32312	-2.11851	-0.52773	0.00111242
TMPRSS5	Transmembrane protease serine 5	1198	1.019	0.275	1.764	0.00740897	1053	-1.30544	-2.089	-0.521875	0.00109303
LILRA5	Leukocyte immunoglobulin-like receptor subfamily A member 5	1198	-1.018	-1.763	-0.273	0.00750385	1053	-1.80329	-2.60174	-1.00484	9.57072e-06
CNTN5	Contactin-5	1198	1.017	0.271	1.763	0.00766613	1053	0.347044	-0.4579	1.15199	0.398091
KITLG	Kit ligand	1198	1.012	0.266	1.759	0.0079457	1053	0.493235	-0.2992	1.28567	0.222479
CSF1	Macrophage colony-stimulating factor 1	1198	-1.013	-1.762	-0.264	0.00816933	1053	-0.676495	-1.46177	0.108775	0.0913147
DPEP1	Dipeptidase 1	1198	0.993	0.247	1.74	0.009209	1053	-0.70036	-1.51068	0.109958	0.0902589
HS3ST3B1	Heparan sulfate glucosamine 3-O-sulfotransferase 3B1	1198	0.988	0.242	1.734	0.00957896	1053	-0.389793	-1.17648	0.396895	0.331472
CCL16	C-C motif chemokine 16	1198	-0.987	-1.735	-0.239	0.0097798	1053	-2.01091	-2.83471	-1.18711	1.71491e-06
ADAM22	Disintegrin and metalloproteinase domain-containing protein 22	1198	0.984	0.239	1.73	0.0098018	1053	0.325125	-0.48671	1.13696	0.432487
CES1	Liver carboxylesterase 1	1198	-0.985	-1.733	-0.237	0.00993675	1053	-1.19095	-1.97908	-0.402817	0.00305885
NBL1	Neuroblastoma suppressor of tumorigenicity 1	1198	0.977	0.232	1.721	0.0102854	1053	-0.486717	-1.2836	0.310164	0.231258
TNFRSF10B	Tumor necrosis factor receptor superfamily member 10B	1198	-0.968	-1.713	-0.223	0.0109802	1053	-0.324281	-1.11549	0.46693	0.421793
PARP1	Poly [ADP-ribose] polymerase 1	1198	-0.97	-1.718	-0.221	0.0112276	1053	-0.59154	-1.38291	0.199825	0.142897
SORCS2	VPS10 domain-containing receptor SorCS2	1198	0.965	0.212	1.719	0.012199	1053	-0.311252	-1.10605	0.483548	0.442751
AGR3	Anterior gradient protein 3	1198	-0.958	-1.707	-0.209	0.0122755	1053	-0.80194	-1.59394	-0.00994068	0.0471889
BTC	Betacellulin	1198	0.947	0.204	1.69	0.0126718	1053	-0.829968	-1.61887	-0.0410655	0.0392053
PLAUR	Urokinase plasminogen activator surface receptor	1198	-0.951	-1.698	-0.204	0.0126993	1053	-1.1652	-1.99737	-0.333029	0.00606257
ADM	Adrenomedullin	1198	-0.936	-1.687	-0.184	0.0147984	1053	-0.650859	-1.43872	0.136999	0.105408
ENTPD6	Ectonucleoside triphosphate diphosphohydrolase 6	1198	0.915	0.169	1.66	0.0163095	1053	-1.05751	-1.84956	-0.265461	0.00887299
SEMA4C	Semaphorin-4C	1198	0.907	0.162	1.652	0.0171314	1053	-0.583814	-1.37191	0.20428	0.146515
GFRA3	GDNF family receptor alpha-3	1198	0.906	0.16	1.652	0.0174668	1053	-0.606219	-1.39689	0.184455	0.132902
RARRES2	Retinoic acid receptor responder protein 2	1198	-0.901	-1.655	-0.148	0.0192174	1053	-1.56768	-2.37824	-0.757126	0.000150165
ACE2	Angiotensin-converting enzyme 2	1198	-0.886	-1.637	-0.134	0.0210432	1053	-0.275388	-1.07612	0.52534	0.500256
CD200	OX-2 membrane glycoprotein	1198	0.876	0.132	1.621	0.0212161	1053	-0.984369	-1.77503	-0.193711	0.0146791
CNTN1	Contactin-1	1198	0.874	0.125	1.623	0.0223701	1053	1.1582	0.31712	1.99928	0.0069549
CPM	Carboxypeptidase M	1198	-0.87	-1.616	-0.124	0.022433	1053	-1.6448	-2.45198	-0.837632	6.4978e-05
TDGF1	Teratocarcinoma-derived growth factor 1	1198	0.867	0.122	1.611	0.0226657	1053	0.00906449	-0.793997	0.812126	0.98235
ESM1	Endothelial cell-specific molecule 1	1198	0.87	0.122	1.618	0.0228148	1053	-0.557229	-1.36108	0.246626	0.174253
SAA4	Serum amyloid A-4 protein	1198	-0.869	-1.617	-0.121	0.0229424	1053	-0.576843	-1.40061	0.246919	0.169908
CXCL8	Interleukin-8	1198	-0.869	-1.618	-0.12	0.0231845	1053	-0.892955	-1.69029	-0.0956152	0.0281608
FBP1	Fructose-1,6-bisphosphatase 1	1198	-0.864	-1.612	-0.116	0.0237923	1053	-1.42847	-2.2294	-0.627532	0.000472896
VEGFA	Vascular endothelial growth factor A, isoform 121	1198	-0.861	-1.607	-0.115	0.0238395	1053	-1.30463	-2.094	-0.515274	0.00119766
FABP9	Fatty acid-binding protein 9	1198	0.858	0.113	1.603	0.0241039	1053	-0.402536	-1.18551	0.380435	0.313616
TCL1B	T-cell leukemia/lymphoma protein 1B	1198	0.856	0.109	1.603	0.0248804	1053	-0.745597	-1.53735	0.0461566	0.0649302
GRAP2	GRB2-related adapter protein 2	1198	0.853	0.107	1.599	0.0251334	1053	-0.382205	-1.17927	0.414856	0.347292
IL10	Interleukin-10	1198	-0.852	-1.6	-0.103	0.0259425	1053	-0.51408	-1.30659	0.278427	0.203585
KAZALD1	Kazal-type serine protease inhibitor domain-containing protein 1	1198	0.851	0.103	1.599	0.026019	1053	-0.603571	-1.4075	0.200353	0.141147
CRH	Corticoliberin	1198	0.844	0.096	1.592	0.0271394	1053	-0.768482	-1.55417	0.0172012	0.0552266
CRISP2	Cysteine-rich secretory protein 2	1198	0.839	0.094	1.584	0.0275602	1053	-0.490901	-1.40259	0.42079	0.291259
CCL19	C-C motif chemokine 19	1198	-0.837	-1.584	-0.089	0.028448	1053	-1.63283	-2.41766	-0.848006	4.54675e-05
CLSTN2	Calsyntenin-2	1198	0.831	0.084	1.578	0.0293663	1053	-0.169996	-0.968197	0.628206	0.676366
BST2	Bone marrow stromal antigen 2	1198	-0.834	-1.585	-0.083	0.0297779	1053	-0.90011	-1.6893	-0.110921	0.0253858
MSTN	Growth/differentiation factor 8	1198	0.829	0.081	1.576	0.0300188	1053	-0.396539	-1.18749	0.394407	0.325783
F7	Coagulation factor VII	1198	-0.826	-1.572	-0.079	0.0304597	1053	-1.05367	-1.86243	-0.244911	0.0106636
GH1	Somatotropin	1198	0.822	0.076	1.568	0.0310133	1053	-0.100074	-0.884245	0.684096	0.802486
ITGA5	Integrin alpha-5	1198	-0.82	-1.566	-0.074	0.0314098	1053	-0.922255	-1.71028	-0.134231	0.0217983
HAVCR1	Hepatitis A virus cellular receptor 1	1198	-0.825	-1.577	-0.073	0.0317991	1053	-0.858763	-1.70654	-0.0109846	0.0471005
TNFRSF10A	Tumor necrosis factor receptor superfamily member 10A	1198	-0.813	-1.558	-0.068	0.0325517	1053	-1.1592	-1.94348	-0.374924	0.00376778
TNFSF13B	Tumor necrosis factor ligand superfamily member 13B	1198	-0.813	-1.559	-0.067	0.0329074	1053	-0.844977	-1.6308	-0.0591532	0.0350708
LRRN1	Leucine-rich repeat neuronal protein 1	1198	0.816	0.067	1.565	0.0329563	1053	-0.954716	-1.74969	-0.159737	0.0185813
GUSB	Beta-glucuronidase	1198	-0.812	-1.561	-0.064	0.0335806	1053	-1.88631	-2.69092	-1.0817	4.32786e-06
HPGDS	Hematopoietic prostaglandin D synthase	1198	0.81	0.062	1.558	0.0339078	1053	0.667267	-0.139092	1.47362	0.104822
CSF3	Granulocyte colony-stimulating factor	1198	-0.808	-1.555	-0.062	0.0339843	1053	-0.238167	-1.03406	0.557729	0.557528
CD74	HLA class II histocompatibility antigen gamma chain	1198	-0.806	-1.553	-0.059	0.0345784	1053	-0.526663	-1.31703	0.263701	0.191534
CDSN	Corneodesmosin	1198	0.838	0.06	1.617	0.0349732	1053	-0.381474	-1.19466	0.43171	0.357856
CCL21	C-C motif chemokine 21	1198	-0.803	-1.552	-0.055	0.0356631	1053	-1.40368	-2.20318	-0.604173	0.000579263
TNXB	Tenascin-X	1198	0.809	0.054	1.563	0.0358356	1053	0.775814	-0.0314938	1.58312	0.0596274
CA5A	Carbonic anhydrase 5A, mitochondrial	1198	-0.797	-1.545	-0.048	0.0372231	1053	-0.596322	-1.38146	0.188819	0.136582
CDHR5	Cadherin-related family member 5	1198	-0.787	-1.533	-0.04	0.0391117	1053	-0.945634	-1.73111	-0.160153	0.0182933
TCN2	Holo-Transcobalamin-2	1198	-0.788	-1.535	-0.04	0.0391162	1053	-0.69911	-1.51411	0.115892	0.0927064
CXCL12	Stromal cell-derived factor 1	1198	0.786	0.039	1.533	0.0393828	1053	0.0566843	-0.740144	0.853512	0.889111
ST3GAL1	CMP-N-acetylneuraminate-beta-galactosamide-alpha-2,3-sialyltransferase 1	1198	0.782	0.035	1.529	0.0404728	1053	0.360093	-0.440572	1.16076	0.378049
MSR1	Macrophage scavenger receptor types I and II	1198	-0.779	-1.527	-0.032	0.041171	1053	-1.62851	-2.46917	-0.787848	0.000146534
GFRA1	GDNF family receptor alpha-1	1198	-0.772	-1.517	-0.027	0.0425258	1053	-1.34654	-2.14114	-0.551944	0.000895482
CXCL17	C-X-C motif chemokine 17	1198	-0.789	-1.552	-0.026	0.0428777	1053	-0.760372	-1.5454	0.0246523	0.0576369
CCL27	C-C motif chemokine 27	1198	0.777	0.025	1.53	0.043169	1053	-0.270877	-1.07314	0.531387	0.508114
NMNAT1	Nicotinamide/nicotinic acid mononucleotide adenylyltransferase 1	1198	-0.772	-1.52	-0.024	0.043374	1053	-0.976585	-1.76504	-0.188131	0.0151962
ALDH1A1	Retinal dehydrogenase 1	1198	-0.774	-1.526	-0.021	0.04415	1053	-1.93542	-2.75108	-1.11975	3.30821e-06
SRC	Proto-oncogene tyrosine-protein kinase Src	1198	0.763	0.018	1.508	0.0450306	1053	-0.580168	-1.37988	0.219542	0.155048
EZR	Ezrin	1198	-0.768	-1.519	-0.018	0.0450499	1053	-0.359538	-1.15542	0.436347	0.375929
SELPLG	P-selectin glycoprotein ligand 1	1198	-0.766	-1.518	-0.014	0.0461275	1053	0.243908	-0.584185	1.072	0.563735
CBLN4	Cerebellin-4	1198	0.762	0.012	1.512	0.0466864	1053	0.221725	-0.57867	1.02212	0.587159
THBS2	Thrombospondin-2	1198	-0.756	-1.501	-0.011	0.0468271	1053	-1.26001	-2.05767	-0.462345	0.00196109
ASAH2	Neutral ceramidase	1198	-0.761	-1.512	-0.011	0.0468714	1053	-0.336411	-1.13422	0.461396	0.408536
CASP3	Caspase-3	1198	0.758	0.01	1.505	0.0471556	1053	-0.514354	-1.30811	0.2794	0.204055
SCGB3A1	Secretoglobin family 3A member 1	1198	0.756	0.01	1.501	0.0472836	1053	-0.179535	-1.0044	0.645331	0.66967
KPNA1	Importin subunit alpha-5	1198	0.757	0.008	1.506	0.0476982	1053	-0.41165	-1.20679	0.383489	0.310245
PLXNB2	Plexin-B2	1198	-0.757	-1.508	-0.006	0.0484564	1053	-0.7264	-1.54688	0.0940746	0.0826932
MET	Hepatocyte growth factor receptor	1198	0.752	0.006	1.498	0.0485245	1053	0.684321	-0.119776	1.48842	0.0953071
SEZ6L2	Seizure 6-like protein 2	1198	0.753	0.004	1.502	0.0491442	1053	-0.378753	-1.17834	0.420834	0.353188
OSM	Oncostatin-M	1198	-0.751	-1.498	-0.003	0.0492011	1053	-1.48476	-2.27187	-0.697637	0.000218006
