## Supplementary Table 5 for "The circulating proteome and brain health: Mendelian randomisation and cross-sectional analyses"

### Sheet: Sheet1
Target gene set	Direction of effect	GeneSet	N genes	N overlap	p-value	FDR-adjusted p-value
All	enriched	Brain_Hippocampus	79	25	0.000284583	0.0153675
	enriched	Brain_Nucleus_accumbens_basal_ganglia	80	25	0.000355678	0.0192066
	enriched	Brain_Amygdala	77	24	0.000494161	0.0266847
Up	enriched	Brain_Hippocampus	79	25	3.79273e-10	2.04807e-08
	enriched	Brain_Nucleus_accumbens_basal_ganglia	80	25	5.16913e-10	2.79133e-08
	enriched	Brain_Amygdala	77	24	1.33704e-09	7.22003e-08
	enriched	Brain_Cortex	104	27	9.59663e-09	5.18218e-07
	enriched	Brain_Anterior_cingulate_cortex_BA24	92	25	1.42647e-08	7.70293e-07
	enriched	Brain_Caudate_basal_ganglia	84	23	5.38701e-08	2.90899e-06
	enriched	Brain_Hypothalamus	95	24	1.45166e-07	7.83898e-06
	enriched	Brain_Putamen_basal_ganglia	75	21	1.5278e-07	8.25012e-06
	enriched	Brain_Frontal_Cortex_BA9	111	26	2.05187e-07	1.10801e-05
	enriched	Brain_Substantia_nigra	75	20	7.81895e-07	4.22223e-05
	enriched	Brain_Cerebellum	147	26	6.29869e-05	0.00340129
	enriched	Brain_Spinal_cord_cervical_c-1	91	18	0.000258812	0.0139759
	depleted	Spleen	139	23	0.000546671	0.0295202
Down	enriched	Liver	89	28	1.8562e-06	0.000100235
