## Supplementary Table 6 for "The circulating proteome and brain health: Mendelian randomisation and cross-sectional analyses"

### Sheet: Sheet1
Target gene list	Gene set	Description	Size	Expected no. proteins	Ratio	p-value	FDR-adjusted p-value
All	R-HSA-8963889	Assembly of active LPL and LIPC lipase complexes	5	0.79476	6.2912	9.6843e-05	0.18957
	GO:0071622	regulation of granulocyte chemotaxis	12	1.9074	4.1941	9.8656e-05	0.18957
	GO:0006082	organic acid metabolic process	86	13.67	1.9751	0.00013939	0.18957
	GO:0043436	oxoacid metabolic process	86	13.67	1.9751	0.00013939	0.18957
	GO:0044281	small molecule metabolic process	156	24.797	1.6535	0.00022356	0.2073
	GO:0019752	carboxylic acid metabolic process	75	11.921	2.0132	0.00024617	0.2073
	R-HSA-1430728	Metabolism	142	22.571	1.6836	0.00026675	0.2073
	GO:0002690	positive regulation of leukocyte chemotaxis	31	4.9275	2.6382	0.00040243	0.27365
	R-HSA-8963899	Plasma lipoprotein remodeling	6	0.95371	5.2427	0.00050587	0.30577
	R-HSA-2980736	Peptide hormone metabolism	21	3.338	2.9958	0.00057842	0.31466
Up	GO:0045202	synapse	95	7.7162	2.4624	9.1851e-05	0.29913
	GO:0044272	sulfur compound biosynthetic process	17	1.3808	5.0696	0.00018518	0.29913
	R-HSA-1630316	Glycosaminoglycan metabolism	24	1.9493	4.1039	0.00034916	0.29913
	GO:0044456	synapse part	72	5.848	2.565	0.00035416	0.29913
	GO:0007399	nervous system development	239	19.412	1.7	0.00047595	0.29913
	GO:0006023	aminoglycan biosynthetic process	25	2.0306	3.9398	0.00047946	0.29913
	GO:0006024	glycosaminoglycan biosynthetic process	25	2.0306	3.9398	0.00047946	0.29913
	GO:0018146	keratan sulfate biosynthetic process	6	0.48734	8.2079	0.0005405	0.29913
	R-HSA-2022854	Keratan sulfate biosynthesis	6	0.48734	8.2079	0.0005405	0.29913
	GO:0031225	anchored component of membrane	52	4.2236	2.8412	0.00054988	0.29913
Down	R-HSA-6783783	Interleukin-10 signaling	29	2.2541	5.3235	4.0782e-07	0.0022185
	C0017658	Glomerulonephritis	16	1.2437	6.4326	7.5343e-06	0.010756
	GO:0071622	regulation of granulocyte chemotaxis	12	0.93275	7.5047	7.8417e-06	0.010756
	GO:0002690	positive regulation of leukocyte chemotaxis	31	2.4096	4.5651	7.9087e-06	0.010756
	GO:0002687	positive regulation of leukocyte migration	47	3.6533	3.5585	2.5005e-05	0.027205
	C0021368	Inflammation	42	3.2646	3.6758	3.7157e-05	0.033689
	GO:0002688	regulation of leukocyte chemotaxis	38	2.9537	3.7241	7.1032e-05	0.055202
	C0033578	Prostatic Neoplasms	92	7.1511	2.5171	0.00010742	0.071476
	GO:0032800	receptor biosynthetic process	8	0.62183	8.0407	0.00011825	0.071476
	R-HSA-8963889	Assembly of active LPL and LIPC lipase complexes	5	0.38865	10.292	0.00016115	0.087666
