## Supplementary Table 7 for "The circulating proteome and brain health: Mendelian randomisation and cross-sectional analyses"

### Sheet: Sheet1
Structural brain phenotype	PURE-MIND			GS
	Beta	95% confidence interval	p-value	Beta	95% confidence interval	p-value
Cerebral white matter volume (cm3)	0.0615	0.0378 to 0.0852	4.34 x 10-7	0.0456	0.0223 to 0.0689	1.25 x 10-4
Log-transformed white matter hyperintensity volume (cm3)	-3.2	-4.48 to -1.92	1.18 x 10-6	-6.45	-9.20 to -3.70	4.41 x 10-6
Total brain volume (cm3)	0.0349	0.0195 to 0.050	9.64 x 10-6	0.0289	0.0144 to 0.0434	8.80 x 10-5
Hippocampal volume (cm3)	2.97	0.909 to 5.03	4.79 x 10-3	4.26	1.90 to 6.63	3.99 x 10-4
Silent brain infarcts (yes/no)	-2.88	-5.69 to -0.0764	0.0443	NA	NA	NA
Cortical thickness (mm)	6.93	-1.93 to 15.8	0.126	NA	NA	NA
Cerebral microbleeds (yes/no)	-0.709	-3.65 to 2.23	0.637	NA	NA	NA
Schwarz thickness (mm)*	-0.248	-7.13 to 6.63	0.944	NA	NA	NA
