## Supplementary Table 8 for "The circulating proteome and brain health: Mendelian randomisation and cross-sectional analyses"

### Sheet: Sheet1
Protein symbol	Brain phenotype (mediator)	ACME effect	ACME 95% confidence interval	ACME p-value	Prop. mediated effect	Prop. mediated 95% confidence interval
BCAN	Cerebral white matter volume	0.2834	0.1365 to 0.45	<2 x 10-16	0.1488	0.0736 to 0.29
BCAN	Hippocampal volume	-0.00457	-0.05262 to 0.04	0.81	-0.0024	-0.02977 to 0.02
BCAN	Log-transformed WMH volume	0.1515	0.0483 to 0.31	0.002	0.0795	0.0265 to 0.17
BCAN	Total brain volume	0.0836	-0.0244 to 0.2	0.09	0.0439	-0.0129 to 0.12
MOG	Cerebral white matter volume	0.3485	0.1752 to 0.55	<2 x 10-16	0.192	0.0898 to 0.39
MOG	Total brain volume	0.07225	-0.00244 to 0.18	0.064	0.03981	-0.00185 to 0.11
NCAN	Cerebral white matter volume	0.2573	0.1127 to 0.43	<2 x 10-16	0.127	0.24 to 0.0509
NCAN	Hippocampal volume	-0.00261	-0.03792 to 0.03	0.94	-0.00129	-0.02062 to 0.02
NCAN	Total brain volume	0.0795	-0.00741 to 0.19	0.072	0.03924	-0.00353 to 0.11
