## Supplementary Table 9 for "The circulating proteome and brain health: Mendelian randomisation and cross-sectional analyses"

### Sheet: Sheet1
Gene	Chromosome	Position	Ref. allele	Alt. allele	METAL_beta	METAL_se	METAL_pvalue	HET_I2	HET_PVALUE	EUROPEAN_beta	EUROPEAN_se	EUROPEAN_pvalue	PERSIAN_beta	PERSIAN_se	PERSIAN_pvalue	LATIN_beta	LATIN_se	LATIN_pvalue	All stroke	Alzheimer's disease	Cardioembolic stroke	Cerebral microbleeds	Cognitive function	Hippocampal volume	Intracranial aneurysm	Ischaemic stroke	Large artery stroke	Total brain volume	White matter volume
CA14	1	150229450	G	A	-0.2497	0.0329	3.155e-14	0	0.6593	-0.232004	0.053964	1.71379e-05	-0.209192	0.0750994	0.00534401	-0.282512	0.0497662	1.37257e-08	x	x	x	x	x	x		x	x	x	x
CA14	1	150285707	C	T	0.128	0.0239	8.764e-08	50.8	0.1308	0.0582607	0.0426465	0.171897	0.186501	0.0713783	0.00897884	0.154859	0.0316077	9.61361e-07	x	x	x	x	x	x		x	x	x	x
CA14	1	150295131	G	T	-0.1723	0.0153	2.57e-29	73.3	0.02378	-0.124591	0.0234204	1.03913e-07	-0.223155	0.0384814	6.66973e-09	-0.202301	0.0238572	2.25797e-17	x	x	x	x	x	x		x	x	x	x
CA14	1	150436922	A	G	-0.3357	0.0368	7.943e-20	74.5	0.01968	-0.236179	0.0513159	4.17532e-06	-0.418634	0.0895422	2.93571e-06	-0.453661	0.0655625	4.53193e-12	x	x	x	x	x	x		x	x	x	x
CDCP1	3	45125167	C	T	-0.1457	0.0278	1.579e-07	23.7	0.2695	-0.188815	0.0426172	9.40197e-06	-0.0760314	0.0551293	0.167849	-0.143663	0.0490441	0.0033978							x
CDCP1	3	45130679	G	T	-0.1715	0.0254	1.429e-11	0	0.4231	-0.174297	0.0388541	7.25985e-06	-0.0944479	0.0663822	0.154797	-0.195067	0.038857	5.16367e-07	x	x	x	x	x	x		x	x	x	x
CDCP1	3	45131598	G	A	-0.2352	0.0501	2.642e-06	27.4	0.2524	-0.214774	0.0686416	0.00175451	-0.0344548	0.15794	0.827311	-0.319896	0.0826619	0.000108864							x
CDCP1	3	45180951	G	A	0.2151	0.0363	3.014e-09	0	0.6786	0.199583	0.0561744	0.000380978	0.276508	0.0786493	0.000438569	0.197272	0.0595699	0.000927634	x	x	x	x	x	x		x	x	x	x
CDCP1	3	45183187	G	A	0.1091	0.0162	1.438e-11	0	0.8665	0.119653	0.0255153	2.73898e-06	0.104338	0.0427889	0.0147505	0.101418	0.0239264	2.24766e-05
CDCP1	3	45183426	C	T	-0.25	0.0178	9.359e-45	48.9	0.1411	-0.287747	0.0287363	1.33135e-23	-0.194204	0.0380663	3.3653e-07	-0.244131	0.0282583	5.65654e-18	x	x	x	x	x	x	x	x	x	x	x
CDCP1	3	45184283	C	A	0.1086	0.0161	1.701e-11	0	0.8496	0.119715	0.025516	2.70843e-06	0.104338	0.0427889	0.0147505	0.100132	0.0238304	2.64755e-05							x
CDCP1	3	45187420	C	T	0.209	0.0358	5.269e-09	0	0.5398	0.1957	0.0561221	0.000488406	0.285776	0.0786	0.000277089	0.181789	0.0576543	0.0016155							x
CDCP1	3	45212696	A	G	0.0893	0.0185	1.326e-06	0	0.6093	0.0867545	0.0285233	0.00235376	0.127328	0.0439025	0.00372862	0.0752837	0.0290558	0.00956968							x
CDCP1	3	45359237	C	T	-0.2558	0.0518	7.867e-07	16.6	0.3014	-0.160245	0.0810166	0.047937	-0.301876	0.113443	0.00779016	-0.332619	0.0836914	7.05733e-05	x	x			x	x		x		x	x
MOG	6	29476325	T	C	0.091	0.0177	2.836e-07	55.1	0.1078	0.104246	0.0353147	0.00315795	-0.00839551	0.0503163	0.867485	0.105397	0.0224344	2.62707e-06	x					x		x
MOG	6	29618694	C	A	0.1278	0.0215	2.579e-09	0	0.8969	0.116166	0.0333372	0.00049292	0.141374	0.0615441	0.0216122	0.134645	0.0314946	1.90967e-05	x				x	x		x		x	x
MOG	6	29625538	A	G	-0.1329	0.0152	1.957e-18	92.8	9.065e-07	-0.0276093	0.0260188	0.288633	-0.119333	0.0432978	0.00584938	-0.202648	0.0207001	1.24664e-22
MOG	6	29629344	T	C	0.1202	0.0169	1.299e-12	90.4	3.064e-05	0.0343352	0.0278198	0.217128	0.0737162	0.0460128	0.109138	0.197327	0.0241024	2.67711e-16	x				x	x		x		x	x
MOG	6	29631291	T	C	-0.4521	0.0332	3.231e-42	91.3	1.047e-05	-0.500805	0.108461	3.88663e-06	-0.125496	0.0759573	0.0984958	-0.532992	0.0392637	5.65777e-42	x					x		x
MOG	6	29636799	G	A	-0.6453	0.0418	1.004e-53	61.4	0.07499	-0.977164	0.153466	1.92366e-10	-0.563132	0.159802	0.000425189	-0.623166	0.0451672	2.66183e-43					x					x	x
MOG	6	29637843	G	A	-0.1863	0.0396	2.554e-06	0	0.5043	-0.108436	0.077587	0.16223	-0.196146	0.212268	0.35546	-0.214613	0.0471849	5.40719e-06					x					x	x
