## Supplementary Table 10 for "The circulating proteome and brain health: Mendelian randomisation and cross-sectional analyses"

### Sheet: Sheet1
				r2 = 0.1												r2 = 0.01											Random effects meta-analysis
Exposure	Outcome	Exposure sample size	Outcome sample size*	Method	No. SNPs	Exposure r2	F-statistic	Beta	Standard Error	p-value	Correct causal direction?	Steiger p-value	Q p-value	Egger intercept p-value	PRESSO global test p-value	Method	No. SNPs	Exposure r2	F-statistic	Beta	Standard Error	p-value	Correct causal direction?	Steiger p-value	Q p-value	Egger intercept p-value	Method	Beta	Standard Error	p-value	Q p-value	Egger intercept p-value
CA14	All stroke, European (Mishra et al., 2022)	9150	73652, 1234808	IVW	4	0.0321633	75.9771	0.0741883	0.027494	0.00696844	TRUE	1.25404e-62	0.469197	NA	NA	Wald ratio	1	0.0137182	127.239	0.0655833	0.039466	0.09656	TRUE	8.86294e-28	NA	NA	IVW	0.054104	0.0147983	0.000256094	0.79786	NA
CA14	All stroke, European (Mishra et al., 2022)	9150	73652, 1234808	MR-Egger	4	0.0321633	75.9771	-0.00207324	0.0932035	0.984273	TRUE	1.25404e-62	0.40645	0.482037	NA												MR-Egger	-0.00816047	0.0625371	0.896179	0.938466	0.242962
CA14	All stroke, European (Mishra et al., 2022)	9150	73652, 1234808	RAPS	4	0.0321633	75.9771	0.074177	0.0287327	0.00983356	TRUE	1.25404e-62	NA	NA	NA
CA14	All stroke, European (Mishra et al., 2022)	9150	73652, 1234808	Weighted median	4	0.0321633	75.9771	0.0612327	0.0332326	0.0653948	TRUE	1.25404e-62	NA	NA	NA												Weighted median	0.0635947	0.0215139	0.00311668	0.846487	NA
CA14	Alzheimer's disease (Bellenguez et al., 2022)	9150	25392, 276086	IVW	4	0.0321633	75.9771	-0.0934209	0.060873	0.124861	TRUE	1.5774e-58	0.011667	NA	NA
CA14	Alzheimer's disease (Bellenguez et al., 2022)	9150	25392, 276086	MR-Egger	4	0.0321633	75.9771	-0.123284	0.246856	0.667012	TRUE	1.5774e-58	0.00424712	0.910663	NA
CA14	Alzheimer's disease (Bellenguez et al., 2022)	9150	25392, 276086	MR-PRESSO	4	0.0321633	75.9771	-0.0934209	0.060873	0.222421	TRUE	1.5774e-58	NA	NA	0.21
CA14	Alzheimer's disease (Bellenguez et al., 2022)	9150	25392, 276086	RAPS	4	0.0321633	75.9771	-0.111796	0.0341251	0.00105261	TRUE	1.5774e-58	NA	NA	NA
CA14	Alzheimer's disease (Bellenguez et al., 2022)	9150	25392, 276086	Weighted median	4	0.0321633	75.9771	-0.0790992	0.0401667	0.048922	TRUE	1.5774e-58	NA	NA	NA
CA14	Cardioembolic stroke, European (Mishra et al., 2022)	9150	10804, 1234808	IVW	4	0.0321633	75.9771	-0.018792	0.0698491	0.787901	TRUE	1.46014e-62	0.702103	NA	NA
CA14	Cardioembolic stroke, European (Mishra et al., 2022)	9150	10804, 1234808	MR-Egger	4	0.0321633	75.9771	-0.122998	0.239891	0.659159	TRUE	1.46014e-62	0.546488	0.6943	NA
CA14	Cardioembolic stroke, European (Mishra et al., 2022)	9150	10804, 1234808	RAPS	4	0.0321633	75.9771	-0.020217	0.0720203	0.778931	TRUE	1.46014e-62	NA	NA	NA
CA14	Cardioembolic stroke, European (Mishra et al., 2022)	9150	10804, 1234808	Weighted median	4	0.0321633	75.9771	-0.0544884	0.0764379	0.475941	TRUE	1.46014e-62	NA	NA	NA
CA14	Cerebral microbleeds (Knol et al., 2021)	9150	3556, 22306	IVW	4	0.0321633	75.9771	-0.00563953	0.117652	0.961769	TRUE	2.85799e-44	0.585874	NA	NA
CA14	Cerebral microbleeds (Knol et al., 2021)	9150	3556, 22306	MR-Egger	4	0.0321633	75.9771	-0.352345	0.40163	0.472855	TRUE	2.85799e-44	0.57107	0.461896	NA
CA14	Cerebral microbleeds (Knol et al., 2021)	9150	3556, 22306	RAPS	4	0.0321633	75.9771	-0.00515976	0.121791	0.966207	TRUE	2.85799e-44	NA	NA	NA
CA14	Cerebral microbleeds (Knol et al., 2021)	9150	3556, 22306	Weighted median	4	0.0321633	75.9771	0.0356994	0.135405	0.792051	TRUE	2.85799e-44	NA	NA	NA
CA14	Cognitive function (Savage et al., 2018)	8369	269867	IVW	4	0.0321633	75.9771	0.00434243	0.0111722	0.697512	TRUE	4.33191e-63	0.500204	NA	NA
CA14	Cognitive function (Savage et al., 2018)	8369	269867	MR-Egger	4	0.0321633	75.9771	-0.0280183	0.0382094	0.539689	TRUE	4.33191e-63	0.453723	0.469246	NA
CA14	Cognitive function (Savage et al., 2018)	8369	269867	RAPS	4	0.0321633	75.9771	0.00518934	0.0115618	0.653551	TRUE	4.33191e-63	NA	NA	NA
CA14	Cognitive function (Savage et al., 2018)	8369	269867	Weighted median	4	0.0321633	75.9771	0.00882115	0.0129047	0.494252	TRUE	4.33191e-63	NA	NA	NA
CA14	Hippocampal volume, adjusted for ICV (Hibar et al., 2017)	9150	26814	IVW	4	0.0321633	75.9771	0.0971436	0.0342666	0.00458352	TRUE	9.19863e-41	0.556775	NA	NA	Wald ratio	1	0.0137182	127.239	0.14384	0.0512067	0.00496948	TRUE	1.03549e-16	NA	NA	IVW	0.0952673	0.0187262	3.63051e-07	0.983646	NA
CA14	Hippocampal volume, adjusted for ICV (Hibar et al., 2017)	9150	26814	MR-Egger	4	0.0321633	75.9771	0.0287847	0.111579	0.820545	TRUE	9.19863e-41	0.435697	0.585699	NA												MR-Egger	-0.0131419	0.0783959	0.86687	0.104596	0.136847
CA14	Hippocampal volume, adjusted for ICV (Hibar et al., 2017)	9150	26814	RAPS	4	0.0321633	75.9771	0.0974004	0.0359555	0.00675034	TRUE	9.19863e-41	NA	NA	NA
CA14	Hippocampal volume, adjusted for ICV (Hibar et al., 2017)	9150	26814	Weighted median	4	0.0321633	75.9771	0.0997123	0.041033	0.0150966	TRUE	9.19863e-41	NA	NA	NA												Weighted median	0.086378	0.0290905	0.00298495	0.0859314	NA
CA14	Ischaemic stroke, European (Mishra et al., 2022)	9150	62100, 1234808	IVW	4	0.0321633	75.9771	0.0574365	0.0299882	0.0554537	TRUE	2.62545e-63	0.514864	NA	NA
CA14	Ischaemic stroke, European (Mishra et al., 2022)	9150	62100, 1234808	MR-Egger	4	0.0321633	75.9771	-0.0533028	0.101842	0.652916	TRUE	2.62545e-63	0.608605	0.373143	NA
CA14	Ischaemic stroke, European (Mishra et al., 2022)	9150	62100, 1234808	RAPS	4	0.0321633	75.9771	0.0561753	0.0311388	0.0712268	TRUE	2.62545e-63	NA	NA	NA
CA14	Ischaemic stroke, European (Mishra et al., 2022)	9150	62100, 1234808	Weighted median	4	0.0321633	75.9771	0.0556864	0.0353388	0.115075	TRUE	2.62545e-63	NA	NA	NA
CA14	Large artery stroke, European (Mishra et al., 2022)	9150	6399, 1234808	IVW	4	0.0321633	75.9771	0.0411436	0.0898649	0.647068	TRUE	6.29474e-59	0.349001	NA	NA
CA14	Large artery stroke, European (Mishra et al., 2022)	9150	6399, 1234808	MR-Egger	4	0.0321633	75.9771	-0.37755	0.294865	0.328831	TRUE	6.29474e-59	0.580581	0.276034	NA
CA14	Large artery stroke, European (Mishra et al., 2022)	9150	6399, 1234808	RAPS	4	0.0321633	75.9771	0.0379648	0.0889202	0.669413	TRUE	6.29474e-59	NA	NA	NA
CA14	Large artery stroke, European (Mishra et al., 2022)	9150	6399, 1234808	Weighted median	4	0.0321633	75.9771	0.0359915	0.0972542	0.711325	TRUE	6.29474e-59	NA	NA	NA
CA14	Total brain volume, adjusted for head size (Smith et al., 2021)	9150	39691	IVW	4	0.0321633	75.9771	-0.0138772	0.0453347	0.759523	TRUE	6.12934e-49	0.215753	NA	NA
CA14	Total brain volume, adjusted for head size (Smith et al., 2021)	9150	39691	MR-Egger	4	0.0321633	75.9771	0.076519	0.169042	0.695154	TRUE	6.12934e-49	0.145598	0.630946	NA
CA14	Total brain volume, adjusted for head size (Smith et al., 2021)	9150	39691	RAPS	4	0.0321633	75.9771	-0.0104622	0.0387266	0.787042	TRUE	6.12934e-49	NA	NA	NA
CA14	Total brain volume, adjusted for head size (Smith et al., 2021)	9150	39691	Weighted median	4	0.0321633	75.9771	0.0152694	0.043693	0.726737	TRUE	6.12934e-49	NA	NA	NA
CA14	White matter volume, adjusted for head size (Smith et al., 2021)	9150	39691	IVW	4	0.0321633	75.9771	-0.00225652	0.0371754	0.951599	TRUE	3.9971e-50	0.398408	NA	NA
CA14	White matter volume, adjusted for head size (Smith et al., 2021)	9150	39691	MR-Egger	4	0.0321633	75.9771	0.0486542	0.143148	0.766318	TRUE	3.9971e-50	0.251128	0.744665	NA
CA14	White matter volume, adjusted for head size (Smith et al., 2021)	9150	39691	RAPS	4	0.0321633	75.9771	2.5335e-05	0.0385371	0.999475	TRUE	3.9971e-50	NA	NA	NA
CA14	White matter volume, adjusted for head size (Smith et al., 2021)	9150	39691	Weighted median	4	0.0321633	75.9771	0.0314925	0.0439874	0.474026	TRUE	3.9971e-50	NA	NA	NA
CDCP1	All stroke, European (Mishra et al., 2022)	8369	73652, 1234808	IVW	4	0.0358183	77.6784	0.0627808	0.0531609	0.23762	TRUE	2.2674e-63	0.0221021	NA	NA
CDCP1	All stroke, European (Mishra et al., 2022)	8369	73652, 1234808	MR-Egger	4	0.0358183	77.6784	0.471516	0.32032	0.278877	TRUE	2.2674e-63	0.0725191	0.325899	NA
CDCP1	All stroke, European (Mishra et al., 2022)	8369	73652, 1234808	MR-PRESSO Raw	4	0.0358183	77.6784	0.0627808	0.0531609	0.322719	TRUE	2.2674e-63	NA	NA	0.21
CDCP1	All stroke, European (Mishra et al., 2022)	8369	73652, 1234808	RAPS	4	0.0358183	77.6784	0.07712	0.0315317	0.0144536	TRUE	2.2674e-63	NA	NA	NA
CDCP1	All stroke, European (Mishra et al., 2022)	8369	73652, 1234808	Weighted median	4	0.0358183	77.6784	0.0758384	0.0351415	0.0309211	TRUE	2.2674e-63	NA	NA	NA
CDCP1	Alzheimer's disease (Bellenguez et al., 2022)	8369	25392, 276086	IVW	4	0.0358183	77.6784	0.0345521	0.0347251	0.319727	TRUE	2.37625e-64	0.605778	NA	NA
CDCP1	Alzheimer's disease (Bellenguez et al., 2022)	8369	25392, 276086	MR-Egger	4	0.0358183	77.6784	-0.116362	0.226386	0.65841	TRUE	2.37625e-64	0.499777	0.569457	NA
CDCP1	Alzheimer's disease (Bellenguez et al., 2022)	8369	25392, 276086	RAPS	4	0.0358183	77.6784	0.033869	0.0359489	0.346119	TRUE	2.37625e-64	NA	NA	NA
CDCP1	Alzheimer's disease (Bellenguez et al., 2022)	8369	25392, 276086	Weighted median	4	0.0358183	77.6784	0.0294068	0.0376017	0.43418	TRUE	2.37625e-64	NA	NA	NA
CDCP1	Cardioembolic stroke, European (Mishra et al., 2022)	8369	10804, 1234808	IVW	3	0.0329073	94.8788	0.0674406	0.0781861	0.388376	TRUE	5.26349e-58	0.482469	NA	NA
CDCP1	Cardioembolic stroke, European (Mishra et al., 2022)	8369	10804, 1234808	MR-Egger	3	0.0329073	94.8788	0.565077	0.503821	0.463557	TRUE	5.26349e-58	0.498559	0.500052	NA
CDCP1	Cardioembolic stroke, European (Mishra et al., 2022)	8369	10804, 1234808	RAPS	3	0.0329073	94.8788	0.0709378	0.0808574	0.380313	TRUE	5.26349e-58	NA	NA	NA
CDCP1	Cardioembolic stroke, European (Mishra et al., 2022)	8369	10804, 1234808	Weighted median	3	0.0329073	94.8788	0.0830242	0.082794	0.315967	TRUE	5.26349e-58	NA	NA	NA
CDCP1	Cognitive function (Savage et al., 2018)	9150	269867	IVW	4	0.0358183	77.6784	-0.00497705	0.0114309	0.663269	TRUE	4.50833e-65	0.696713	NA	NA
CDCP1	Cognitive function (Savage et al., 2018)	9150	269867	MR-Egger	4	0.0358183	77.6784	-0.0792826	0.0764959	0.408881	TRUE	4.50833e-65	0.789531	0.429485	NA
CDCP1	Cognitive function (Savage et al., 2018)	9150	269867	RAPS	4	0.0358183	77.6784	-0.00501182	0.0118014	0.67107	TRUE	4.50833e-65	NA	NA	NA
CDCP1	Cognitive function (Savage et al., 2018)	9150	269867	Weighted median	4	0.0358183	77.6784	-0.00497705	0.0114309	0.663269	TRUE	4.50833e-65	NA	NA	NA
CDCP1	Hippocampal volume, adjusted for ICV (Hibar et al., 2017)	8369	26814	IVW	4	0.0358183	77.6784	-0.0398341	0.0358709	0.26679	TRUE	3.5223e-49	0.995451	NA	NA
CDCP1	Hippocampal volume, adjusted for ICV (Hibar et al., 2017)	8369	26814	MR-Egger	4	0.0358183	77.6784	-0.00478172	0.234431	0.985579	TRUE	3.5223e-49	0.978049	0.89362	NA
CDCP1	Hippocampal volume, adjusted for ICV (Hibar et al., 2017)	8369	26814	RAPS	4	0.0358183	77.6784	-0.0398482	0.0368891	0.280046	TRUE	3.5223e-49	NA	NA	NA
CDCP1	Hippocampal volume, adjusted for ICV (Hibar et al., 2017)	8369	26814	Weighted median	4	0.0358183	77.6784	-0.0411985	0.0382583	0.281547	TRUE	3.5223e-49	NA	NA	NA
CDCP1	Intracranial aneurysm (Bakker et al., 2020)	8369	10754, 71934	IVW	6	0.0414421	60.2536	0.202322	0.092068	0.0279828	TRUE	2.61977e-60	0.631152	NA	NA	Wald ratio	1	0.023273	199.365	0.25	0.128	0.0508048	TRUE	1.51013e-34	NA	NA	Wald ratio	0.274327	0.101591	0.00692735	NA	NA
CDCP1	Intracranial aneurysm (Bakker et al., 2020)	8369	10754, 71934	MR-Egger	6	0.0414421	60.2536	0.0680153	0.230864	0.782947	TRUE	2.61977e-60	0.550102	0.560298	NA
CDCP1	Intracranial aneurysm (Bakker et al., 2020)	8369	10754, 71934	RAPS	6	0.0414421	60.2536	0.210217	0.096397	0.0292027	TRUE	2.61977e-60	NA	NA	NA
CDCP1	Intracranial aneurysm (Bakker et al., 2020)	8369	10754, 71934	Weighted median	6	0.0414421	60.2536	0.245549	0.11506	0.0328356	TRUE	2.61977e-60	NA	NA	NA
CDCP1	Ischaemic stroke, European (Mishra et al., 2022)	8369	62100, 1234808	IVW	4	0.0358183	77.6784	0.0499925	0.0524881	0.340867	TRUE	1.08977e-63	0.048795	NA	NA
CDCP1	Ischaemic stroke, European (Mishra et al., 2022)	8369	62100, 1234808	MR-Egger	4	0.0358183	77.6784	0.499542	0.280311	0.216678	TRUE	1.08977e-63	0.182877	0.246208	NA
CDCP1	Ischaemic stroke, European (Mishra et al., 2022)	8369	62100, 1234808	MR-PRESSO Raw	4	0.0358183	77.6784	0.0499925	0.0524881	0.411133	TRUE	1.08977e-63	NA	NA	NA
CDCP1	Ischaemic stroke, European (Mishra et al., 2022)	8369	62100, 1234808	RAPS	4	0.0358183	77.6784	0.0657046	0.0341565	0.0544003	TRUE	1.08977e-63	NA	NA	NA
CDCP1	Ischaemic stroke, European (Mishra et al., 2022)	8369	62100, 1234808	Weighted median	4	0.0358183	77.6784	0.0693529	0.0382188	0.0695815	TRUE	1.08977e-63	NA	NA	NA
CDCP1	Total brain volume, adjusted for head size (Smith et al., 2021)	8369	39691	IVW	4	0.0358183	77.6784	-0.0121497	0.0486175	0.802661	TRUE	3.45064e-51	0.231325	NA	NA
CDCP1	Total brain volume, adjusted for head size (Smith et al., 2021)	8369	39691	MR-Egger	4	0.0358183	77.6784	-0.398976	0.26571	0.272039	TRUE	3.45064e-51	0.35717	0.278487	NA
CDCP1	Total brain volume, adjusted for head size (Smith et al., 2021)	8369	39691	RAPS	4	0.0358183	77.6784	-0.0183074	0.0423425	0.665476	TRUE	3.45064e-51	NA	NA	NA
CDCP1	Total brain volume, adjusted for head size (Smith et al., 2021)	8369	39691	Weighted median	4	0.0358183	77.6784	-0.0272976	0.0459968	0.552868	TRUE	3.45064e-51	NA	NA	NA
CDCP1	White matter volume, adjusted for head size (Smith et al., 2021)	8369	39691	IVW	4	0.0358183	77.6784	-0.0329912	0.0477676	0.48978	TRUE	6.40673e-51	0.246111	NA	NA
CDCP1	White matter volume, adjusted for head size (Smith et al., 2021)	8369	39691	MR-Egger	4	0.0358183	77.6784	-0.412203	0.261869	0.256128	TRUE	6.40673e-51	0.368356	0.280331	NA
CDCP1	White matter volume, adjusted for head size (Smith et al., 2021)	8369	39691	RAPS	4	0.0358183	77.6784	-0.0386514	0.0423683	0.361625	TRUE	6.40673e-51	NA	NA	NA
CDCP1	White matter volume, adjusted for head size (Smith et al., 2021)	8369	39691	Weighted median	4	0.0358183	77.6784	-0.0433755	0.047063	0.356712	TRUE	6.40673e-51	NA	NA	NA
MOG	All stroke, European (Mishra et al., 2022)	8369	73652, 1234808	IVW	4	0.0322977	76.3051	-0.0511934	0.068944	0.457763	TRUE	8.4473e-63	0.0780192	NA	NA
MOG	All stroke, European (Mishra et al., 2022)	8369	73652, 1234808	MR-Egger	4	0.0322977	76.3051	-0.21989	0.0888588	0.131781	TRUE	8.4473e-63	0.38446	0.157209	NA
MOG	All stroke, European (Mishra et al., 2022)	8369	73652, 1234808	RAPS	4	0.0322977	76.3051	-0.0479315	0.04817	0.319713	TRUE	8.4473e-63	NA	NA	NA
MOG	All stroke, European (Mishra et al., 2022)	8369	73652, 1234808	Weighted median	4	0.0322977	76.3051	-0.0825609	0.0658029	0.209599	TRUE	8.4473e-63	NA	NA	NA
MOG	Cognitive function (Savage et al., 2018)	9150	269867	IVW	4	0.0374704	89.0017	0.0230077	0.0166133	0.166084	TRUE	3.07776e-73	0.666619	NA	NA
MOG	Cognitive function (Savage et al., 2018)	9150	269867	MR-Egger	4	0.0374704	89.0017	0.0185818	0.0342484	0.641808	TRUE	3.07776e-73	0.46154	0.896069	NA
MOG	Cognitive function (Savage et al., 2018)	9150	269867	RAPS	4	0.0374704	89.0017	0.0233887	0.0173348	0.177262	TRUE	3.07776e-73	NA	NA	NA
MOG	Cognitive function (Savage et al., 2018)	9150	269867	Weighted median	4	0.0374704	89.0017	0.0230077	0.0166133	0.166084	TRUE	3.07776e-73	NA	NA	NA
MOG	Hippocampal volume, adjusted for ICV (Hibar et al., 2017)	8369	26814	IVW	4	0.0322977	76.3051	0.0478499	0.0726644	0.510214	TRUE	2.16046e-44	0.304621	NA	NA
MOG	Hippocampal volume, adjusted for ICV (Hibar et al., 2017)	8369	26814	MR-Egger	4	0.0322977	76.3051	0.123798	0.282972	0.704465	TRUE	2.16046e-44	0.174779	0.804346	NA
MOG	Hippocampal volume, adjusted for ICV (Hibar et al., 2017)	8369	26814	RAPS	4	0.0322977	76.3051	0.0469678	0.0702813	0.503953	TRUE	2.16046e-44	NA	NA	NA
MOG	Hippocampal volume, adjusted for ICV (Hibar et al., 2017)	8369	26814	Weighted median	4	0.0322977	76.3051	0.0357474	0.0862117	0.6784	TRUE	2.16046e-44	NA	NA	NA
MOG	Ischaemic stroke, European (Mishra et al., 2022)	8369	62100, 1234808	IVW	5	0.0347135	65.7671	-0.0806716	0.0684409	0.238516	TRUE	1.71569e-66	0.0802529	NA	NA
MOG	Ischaemic stroke, European (Mishra et al., 2022)	8369	62100, 1234808	MR-Egger	5	0.0347135	65.7671	-0.225932	0.12688	0.173001	TRUE	1.71569e-66	0.152797	0.279057	NA
MOG	Ischaemic stroke, European (Mishra et al., 2022)	8369	62100, 1234808	RAPS	5	0.0347135	65.7671	-0.108015	0.0504977	0.0324345	TRUE	1.71569e-66	NA	NA	NA
MOG	Ischaemic stroke, European (Mishra et al., 2022)	8369	62100, 1234808	Weighted median	5	0.0347135	65.7671	-0.113613	0.0606077	0.0608527	TRUE	1.71569e-66	NA	NA	NA
MOG	Total brain volume, adjusted for head size (Smith et al., 2021)	8369	39691	IVW	4	0.0374704	89.0017	0.0151519	0.0556821	0.785534	TRUE	3.55998e-61	0.785026	NA	NA
MOG	Total brain volume, adjusted for head size (Smith et al., 2021)	8369	39691	MR-Egger	4	0.0374704	89.0017	-0.0635454	0.120219	0.649894	TRUE	3.55998e-61	0.23947	0.537056	NA
MOG	Total brain volume, adjusted for head size (Smith et al., 2021)	8369	39691	RAPS	4	0.0374704	89.0017	0.0152465	0.0574437	0.790689	TRUE	3.55998e-61	NA	NA	NA
MOG	Total brain volume, adjusted for head size (Smith et al., 2021)	8369	39691	Weighted median	4	0.0374704	89.0017	0.033955	0.0661946	0.607981	TRUE	3.55998e-61	NA	NA	NA
MOG	White matter volume, adjusted for head size (Smith et al., 2021)	8369	39691	IVW	4	0.0374704	89.0017	-0.0258173	0.059056	0.661991	TRUE	3.35868e-58	0.337393	NA	NA
MOG	White matter volume, adjusted for head size (Smith et al., 2021)	8369	39691	MR-Egger	4	0.0374704	89.0017	-0.0885644	0.147916	0.610124	TRUE	3.35868e-58	0.220053	0.679411	NA
MOG	White matter volume, adjusted for head size (Smith et al., 2021)	8369	39691	RAPS	4	0.0374704	89.0017	-0.0364666	0.0584049	0.532381	TRUE	3.35868e-58	NA	NA	NA
MOG	White matter volume, adjusted for head size (Smith et al., 2021)	8369	39691	Weighted median	4	0.0374704	89.0017	-0.0695802	0.0705103	0.323737	TRUE	3.35868e-58	NA	NA	NA
*For continuous outcome variables the overall sample size is shown; for case-control samples, the numbers of cases and controls are shown
